# The construction and validation of sub-phenotype-specific genetic risk scores in systemic lupus erythematosus: a novel approach using large-scale biobank data

**DOI:** 10.1101/2025.03.11.25323758

**Authors:** Sarah Reid, Johanna K Sandling, Pascal Pucholt, Ahmed Sayadi, Martina Frodlund, Karoline Lerang, Iva Gunnarsson, Andreas Jönsen, Ann-Christine Syvänen, Øyvind Molberg, Solbritt Rantapää-Dahlqvist, Anna Rudin, Christopher Sjöwall, Elisabet Svenungsson, Anders A Bengtsson, Lars Rönnblom, Dag Leonard

## Abstract

Systemic lupus erythematosus (SLE) is an autoimmune disease with a heterogenous clinical picture. This study aimed to link genetic SLE predisposition with relevant clinical manifestations using a two-step approach. First, we identified datasets best corresponding to the 11 American College of Rheumatology 1982 (ACR-82) classification criteria for SLE using an ICD-10 code-based search in a large, public database (FinnGen consortium). Mendelian Randomization analysis of these datasets linked genetic SLE predisposition to several SLE-like manifestations: rosacea, OR 1.09(1.03–1.16), polyarthropathies, OR 1.10(1.06–1.14), pleural effusions, OR 1.09(1.04–1.14), and hemolytic anemia, OR 1.32(1.10–1.58). Second, validation was conducted in a clinical SLE cohort comprising 1,487 genotyped Scandinavian patients with detailed medical records. Based on the public datasets, genetic risk scores (GRS) for each relevant manifestation were constructed for each patient. Associations between each GRS and the corresponding ACR-82 criterion were evaluated using sex- and disease duration-adjusted logistic regression. Five of the 11 ACR-82 criteria were associated with their corresponding GRS: arthritis, OR 1.15(1.02–1.31), nephritis, OR 1.15(1.04–1.29), neurology, OR 1.24(1.04–1.47), hematology, OR 1.12(1.00–1.24), and immunology, OR 1.37(1.22–1.56), indicating that our method of using publicly available datasets to construct manifestation-specific GRSs may be useful in predicting SLE outcomes.
