## Supplementary table for "The construction and validation of sub-phenotype-specific genetic risk scores in systemic lupus erythematosus: a novel approach using large-scale biobank data"

### Sheet: Supplementary table 1
Supplementary table 1. Mendelian Randomization Sensitivity analysis for the nine selected FinnGen datasets
	ACR 1-2	ACR 3	ACR 4	ACR 5	ACR 6	ACR 7	ACR 8	ACR 9	ACR 10
ICD-10 code(s)	L71	L56.8, L56.9	K12	M05-M14	J90, J91	N08	G00-G09	D59.1	R76
Overlap with SLE dataset (%)	1.11	0.86	0.66	0.96	1.02	2.77	1.92	1.27	1.08
IVW OR (95% CI)	1.09 (1.03 - 1.16)	1.07 (0.98 - 1.17)	1.03 (0.98 - 1.09)	1.10 (1.06 - 1.14)	1.09 (1.04 - 1.14)	1.04 (0.98 - 1.10)	1.04 (0.98 - 1.10)	1.32 (1.10 - 1.58)	1.02 (0.88 - 1.18)
IVW P	4.55e-3	0.12	0.27	3.6e-7	0.00035	0.16	0.16	0.0030	0.80
MR Egger OR (95% CI)	1.03 (0.93 - 1.14)	1.18 (1.01 - 1.37)	1.03 (0.93 - 1.13)	1.09 (1.03 - 1.16)	1.08 (0.99 - 1.17)	0.98 (0.90 - 1.08)	1.06 (0.96 - 1.16)	1.28 (0.94 - 1.75)	1.12 (0.87 - 1.44)
MR Egger p	0.55	0.043	0.59	0.0074	0.086	0.75	0.26	0.12	0.40
Simple median OR (95% CI)	1.13 (1.01 - 1.27)	0.95 (0.81 - 1.11)	1.11 (1.00 - 1.23)	1.06 (1.02 - 1.10)	1.09 (1.00 - 1.18)	1.03 (0.94 - 1.13)	1.07 (0.96 - 1.18)	1.39 (1.01 - 1.91)	1.16 (0.91 - 1.48)
Simple median p	0.031	0.54	0.051	0.0041	0.062	0.57	0.22	0.041	0.24
Sign concordance test coefficient	0.19	-0.13	0.12	0.48	0.30	-1.20	0.12	0.30	0.086
Sign concordance test p	0.18	0.43	0.43	0.00046	0.033	0.18	0.43	0.033	0.60
Weighted median OR (95% CI)	1.07 (0.97 - 1.17)	1.07 (0.93 - 1.22)	0.97 (0.89 - 1.05)	1.08 (1.05 - 1.12)	1.10 (1.08 - 1.12)	1.02 (0.94 - 1.10)	1.01 (0.93 - 1.10)	1.27 (0.97 - 1.65)	1.17 (0.95 - 1.42)
Weighted median p	0.16	0.34	0.44	3.6E-7	0.0094	0.78	0.82	0.094	0.15
Pleiotropy test p (MR Egger)	0.19	0.16	0.89	0.82	0.68	0.16	0.70	0.84	0.39
Heterogeneity test p (IVW)	0.38	0.66	0.72	8.0e-20	0.31	0.13	0.86	0.40	0.069
IVW: Inverse variance weighted. MR: Mendelian Randomization. Each of the 9 FinnGen datasets selected for genetic risk score construction, was analyzed using four additional MR methods, as well as tested for pleiotropy and heterogeneity.

### Sheet: Supplementary table 2
Supplementary table 2. All SNPs included in the nine manifestation-specific genetic risk scores (GRSs).
Manifestation	rsID	gene name	alleles	OR (95% CI)	p
Malar or discoid rash	rs10774625	SH2B3–ATXN2	A / G	1.12 (0.93 – 1.21)	0.0076	Each of the FinnGen datasets selected for construction of GRSs, were used to retrieve summary statistics for the manifestation of interest, including beta values, standard errors and p-values.
	rs6445975	ABHD6–PXK	G / T	1.11 (0.96 – 1.21)	0.014	In each dataset, each SNP with an effect on the manifestation in the same direction as the effect on SLE, was included in the GRS.
	rs2111485	IFIH1	G / A	1.10 (0.92 – 1.19)	0.024	The beta values in the public dataset, as presented in this table, were used to weight the GRSs.
	rs6932056	TNFAIP3	C / T	1.39 (0.96 – 1.89)	0.034
	rs3024505	IL10	A / G	1.11 (0.89 – 1.24)	0.071
	rs4963128	IRF7–PHRF1	C / T	1.08 (0.94 – 1.18)	0.11
	rs489574	RNASEH2C	G / A	1.08 (0.97 – 1.18)	0.12
	rs6740462	SPRED2	A / C	1.07 (0.93 – 1.16)	0.12
	rs2948286	FAM86B3P	G / A	1.11 (0.99 – 1.28)	0.13
	rs2280381	IRF8	T / C	1.06 (0.95 – 1.15)	0.17
	rs4917014	IKZF1	T / G	1.06 (0.96 – 1.16)	0.17
	rs17849502	NCF2	T / G	1.14 (0.89 – 1.41)	0.22
	rs2736340	BLK	T / C	1.06 (0.89 – 1.18)	0.27
	rs597325	BACH2	G / A	1.04 (0.95 – 1.13)	0.29
	rs6568431	PRDM1–ATG5	A / C	1.04 (0.98 – 1.13)	0.32
	rs10930046	IFIH1	T / C	1.17 (0.91 – 1.64)	0.36
	rs223881	CCL22	T / C	1.05 (0.98 – 1.17)	0.37
	rs4944062	DHCR7–NADSYN1	G / T	1.04 (0.98 – 1.13)	0.37
	rs6445972	ABHD6–PXK	T / C	1.05 (1.02 – 1.16)	0.37
	rs2304256	TYK2	C / A	1.04 (0.93 – 1.14)	0.42
	rs4728142	TNPO3–IRF5	A / G	1.03 (0.98 – 1.12)	0.47
	rs7579944	LBH	C / T	1.03 (0.86 – 1.12)	0.48
	rs2327832	OLIG3–LOC100130476	G / A	1.03 (0.89 – 1.14)	0.56
	rs930297	GRB2	T / C	1.05 (0.87 – 1.23)	0.58
	rs564799	IL12A	C / T	1.02 (0.96 – 1.11)	0.6
	rs877819	WDFY4	G / A	1.02 (0.90 – 1.11)	0.61
	rs6889239	TNIP1	C / T	1.02 (1.03 – 1.12)	0.62
	rs10911363	NCF2	T / G	1.02 (0.84 – 1.12)	0.71
	rs2205960	TNFSF4	T / G	1.02 (0.94 – 1.12)	0.71
	rs1966115	PKIA–ZC2HC1A	A / G	1.02 (0.88 – 1.11)	0.72
	rs2941509	IKZF3	T / C	1.04 (0.97 – 1.27)	0.72
	rs2476601	PTPN22	A / G	1.02 (0.93 – 1.14)	0.79
Photosensitivity	rs10930046	IFIH1	T / C	1.84 (1.10 – 3.09)	0.02
	rs2280381	IRF8	T / C	1.12 (0.99 – 1.27)	0.084
	rs2431697	PTTG1–MIR146A	T / C	1.12 (0.98 – 1.27)	0.087
	rs2327832	OLIG3–LOC100130476	G / A	1.15 (0.98 – 1.35)	0.088
	rs11889341	STAT4	T / C	1.13 (0.98 – 1.31)	0.1
	rs10911363	NCF2	T / G	1.12 (0.97 – 1.30)	0.12
	rs907715	IL21	C / T	1.12 (0.96 – 1.30)	0.15
	rs3024505	IL10	A / G	1.12 (0.94 – 1.33)	0.2
	rs11755393	UHRF1BP1	G / A	1.09 (0.95 – 1.24)	0.21
	rs16843520	CD45	A / G	1.13 (0.92 – 1.39)	0.25
	rs4963128	IRF7–PHRF1	C / T	1.08 (0.94 – 1.23)	0.29
	rs2205960	TNFSF4	T / G	1.08 (0.93 – 1.25)	0.32
	rs2948286	FAM86B3P	G / A	1.10 (0.89 – 1.36)	0.37
	rs17849502	NCF2	T / G	1.16 (0.84 – 1.61)	0.37
	rs2070197	TNPO3–IRF5	C / T	1.08 (0.91 – 1.29)	0.38
	rs2111485	IFIH1	G / A	1.05 (0.93 – 1.20)	0.41
	rs223881	CCL22	T / C	1.07 (0.91 – 1.26)	0.43
	rs2736340	BLK	T / C	1.05 (0.89 – 1.23)	0.58
	rs6932056	TNFAIP3	C / T	1.13 (0.70 – 1.80)	0.62
	rs930297	GRB2	T / C	1.04 (0.82 – 1.33)	0.73
	rs4728142	TNPO3–IRF5	A / G	1.02 (0.90 – 1.16)	0.77
Oral ulcers	rs4963128	IRF7–PHRF1	C / T	1.08 (0.99 – 1.18)	0.081
	rs6445972	ABHD6–PXK	T / C	1.09 (0.99 – 1.20)	0.088
	rs1132200	TMEM39A	C / T	1.11 (0.98 – 1.26)	0.11
	rs7444	UBE2L3–YDJC–HIC2	C / T	1.07 (0.98 – 1.17)	0.13
	rs849142	JAZF1	T / C	1.06 (0.98 – 1.15)	0.13
	rs2476601	PTPN22	A / G	1.09 (0.97 – 1.21)	0.15
	rs10911363	NCF2	T / G	1.07 (0.97 – 1.17)	0.17
	rs11755393	UHRF1BP1	G / A	1.06 (0.97 – 1.15)	0.2
	rs2762340	ANKS1A	A / G	1.05 (0.97 – 1.14)	0.23
	rs34572943	ITGAM–ITGAX	A / G	1.09 (0.95 – 1.24)	0.24
	rs7579944	LBH	C / T	1.05 (0.97 – 1.13)	0.27
	rs2280381	IRF8	T / C	1.05 (0.96 – 1.13)	0.28
	rs10028805	BANK1	G / A	1.04 (0.96 – 1.13)	0.32
	rs11697848	RNF114	T / C	1.17 (0.86 – 1.60)	0.32
	rs2948286	FAM86B3P	G / A	1.07 (0.93 – 1.22)	0.33
	rs2304256	TYK2	C / A	1.04 (0.95 – 1.15)	0.35
	rs9652601	CLEC16A–CIITA–SOCS1	G / A	1.04 (0.95 – 1.13)	0.43
	rs17849502	NCF2	T / G	1.08 (0.88 – 1.33)	0.46
	rs6445975	ABHD6–PXK	G / T	1.03 (0.95 – 1.12)	0.46
	rs6568431	PRDM1–ATG5	A / C	1.03 (0.95 – 1.11)	0.5
	rs6889239	TNIP1	C / T	1.03 (0.94 – 1.12)	0.52
	rs7829816	LYN	A / G	1.04 (0.92 – 1.17)	0.54
	rs2327832	OLIG3–LOC100130476	G / A	1.03 (0.93 – 1.14)	0.59
	rs1966115	PKIA–ZC2HC1A	A / G	1.02 (0.94 – 1.12)	0.61
	rs2732552	CD44	C / T	1.02 (0.94 – 1.10)	0.64
	rs930297	GRB2	T / C	1.03 (0.88 – 1.20)	0.69
	rs1170427	ZFP90	G / T	1.02 (0.92 – 1.13)	0.72
	rs3024505	IL10	A / G	1.02 (0.91 – 1.14)	0.73
	rs7726414	TCF7–SKP1	T / C	1.02 (0.89 – 1.15)	0.81
Arthritis	rs2476601	PTPN22	A / G	1.23 (1.19 – 1.28)	1.43×10-30
	rs10774625	SH2B3–ATXN2	A / G	1.08 (1.05 – 1.11)	8.3×10-9
	rs11889341	STAT4	T / C	1.07 (1.03 – 1.10)	3.4×10-5
	rs2070197	TNPO3–IRF5	C / T	1.07 (1.03 – 1.11)	2.7×10-4
	rs2736340	BLK	T / C	1.05 (1.02 – 1.09)	0.0021
	rs7726414	TCF7–SKP1	T / C	1.06 (1.02 – 1.11)	0.0026
	rs3024505	IL10	A / G	1.05 (1.02 – 1.09)	0.0027
	rs4728142	TNPO3–IRF5	A / G	1.04 (1.01 – 1.07)	0.0038
	rs2304256	TYK2	C / A	1.04 (1.01 – 1.07)	0.0047
	rs2327832	OLIG3–LOC100130476	G / A	1.04 (1.01 – 1.08)	0.013
	rs930297	GRB2	T / C	1.06 (1.01 – 1.12)	0.013
	rs7941765	ETS1–FLI1	C / T	1.03 (1.01 – 1.06)	0.015
	rs2111485	IFIH1	G / A	1.03 (1.00 – 1.06)	0.02
	rs16843520	CD45	A / G	1.05 (1.01 – 1.10)	0.024
	rs2280381	IRF8	T / C	1.03 (1.00 – 1.06)	0.031
	rs7444	UBE2L3–YDJC–HIC2	C / T	1.03 (1.00 – 1.06)	0.06
	rs2762340	ANKS1A	A / G	1.02 (1.00 – 1.05)	0.076
	rs6889239	TNIP1	C / T	1.02 (0.99 – 1.05)	0.13
	rs2431697	PTTG1–MIR146A	T / C	1.02 (0.99 – 1.05)	0.14
	rs907715	IL21	C / T	1.02 (0.99 – 1.06)	0.14
	rs10936599	MYNN	C / T	1.02 (0.99 – 1.05)	0.18
	rs1966115	PKIA–ZC2HC1A	A / G	1.02 (0.99 – 1.05)	0.19
	rs17849502	NCF2	T / G	1.03 (0.97 – 1.10)	0.33
	rs6932056	TNFAIP3	C / T	1.03 (0.94 – 1.13)	0.55
	rs10930046	IFIH1	T / C	1.02 (0.92 – 1.13)	0.76
Serositis	rs2762340	ANKS1A	A / G	1.11 (1.04 – 1.18)	0.0022
	rs7726414	TCF7–SKP1	T / C	1.13 (1.02 – 1.25)	0.018
	rs11889341	STAT4	T / C	1.09 (1.01 – 1.18)	0.02
	rs6889239	TNIP1	C / T	1.08 (1.01 – 1.16)	0.026
	rs2736340	BLK	T / C	1.09 (1.01 – 1.19)	0.034
	rs2205960	TNFSF4	T / G	1.08 (1.00 – 1.16)	0.051
	rs930297	GRB2	T / C	1.12 (1.00 – 1.27)	0.058
	rs10774625	SH2B3–ATXN2	A / G	1.06 (0.99 – 1.13)	0.087
	rs2070197	TNPO3–IRF5	C / T	1.07 (0.98 – 1.17)	0.15
	rs564799	IL12A	C / T	1.05 (0.98 – 1.12)	0.17
	rs4963128	IRF7–PHRF1	C / T	1.05 (0.98 – 1.12)	0.17
	rs6568431	PRDM1–ATG5	A / C	1.04 (0.98 – 1.11)	0.18
	rs1059312	SLC15A4	G / A	1.04 (0.97 – 1.11)	0.25
	rs6740462	SPRED2	A / C	1.04 (0.97 – 1.11)	0.27
	rs489574	RNASEH2C	G / A	1.04 (0.97 – 1.12)	0.28
	rs1132200	TMEM39A	C / T	1.05 (0.95 – 1.17)	0.3
	rs10936599	MYNN	C / T	1.04 (0.97 – 1.11)	0.32
	rs849142	JAZF1	T / C	1.03 (0.97 – 1.10)	0.37
	rs34572943	ITGAM–ITGAX	A / G	1.05 (0.94 – 1.16)	0.41
	rs2327832	OLIG3–LOC100130476	G / A	1.03 (0.95 – 1.12)	0.42
	rs1966115	PKIA–ZC2HC1A	A / G	1.03 (0.96 – 1.10)	0.48
	rs6445972	ABHD6–PXK	T / C	1.03 (0.95 – 1.11)	0.53
	rs2111485	IFIH1	G / A	1.02 (0.95 – 1.09)	0.59
	rs4917014	IKZF1	T / G	1.02 (0.95 – 1.09)	0.59
	rs6932056	TNFAIP3	C / T	1.03 (0.81 – 1.30)	0.83
Renal disorder	rs10774625	SH2B3–ATXN2	A / G	1.11 (1.04 – 1.19)	0.0025
	rs7444	UBE2L3–YDJC–HIC2	C / T	1.10 (1.02 – 1.18)	0.013
	rs6889239	TNIP1	C / T	1.10 (1.02 – 1.18)	0.016
	rs907715	IL21	C / T	1.09 (1.00 – 1.18)	0.051
	rs2948286	FAM86B3P	G / A	1.09 (0.98 – 1.23)	0.12
	rs2476601	PTPN22	A / G	1.07 (0.98 – 1.18)	0.14
	rs2304256	TYK2	C / A	1.05 (0.97 – 1.14)	0.18
	rs597325	BACH2	G / A	1.05 (0.98 – 1.12)	0.19
	rs2736340	BLK	T / C	1.06 (0.97 – 1.16)	0.2
	rs7579944	LBH	C / T	1.05 (0.98 – 1.12)	0.2
	rs11889341	STAT4	T / C	1.05 (0.97 – 1.14)	0.21
	rs3093030	ICAM1–ICAM4–ICAM5	T / C	1.04 (0.97 – 1.12)	0.22
	rs1801274	FCGR2A	G / A	1.04 (0.97 – 1.12)	0.23
	rs2431697	PTTG1–MIR146A	T / C	1.04 (0.97 – 1.12)	0.23
	rs16843520	CD45	A / G	1.07 (0.95 – 1.20)	0.24
	rs223881	CCL22	T / C	1.05 (0.96 – 1.15)	0.29
	rs10930046	IFIH1	T / C	1.16 (0.88 – 1.54)	0.3
	rs2111485	IFIH1	G / A	1.03 (0.96 – 1.11)	0.36
	rs2327832	OLIG3–LOC100130476	G / A	1.04 (0.95 – 1.13)	0.38
	rs2280381	IRF8	T / C	1.03 (0.96 – 1.10)	0.45
	rs4963128	IRF7–PHRF1	C / T	1.02 (0.94 – 1.09)	0.66
	rs6568431	PRDM1–ATG5	A / C	1.02 (0.95 – 1.09)	0.67
	rs930297	GRB2	T / C	1.02 (0.90 – 1.17)	0.71
Neurologic disorder	rs11889341	STAT4	T / C	1.11 (1.02 – 1.22)	0.022
	rs2327832	OLIG3–LOC100130476	G / A	1.12 (1.01 – 1.23)	0.026
	rs16843520	CD45	A / G	1.12 (0.98 – 1.27)	0.10
	rs2736340	BLK	T / C	1.08 (0.98 – 1.20)	0.13
	rs6889239	TNIP1	C / T	1.06 (0.97 – 1.16)	0.18
	rs7444	UBE2L3–YDJC–HIC2	C / T	1.05 (0.97 – 1.14)	0.25
	rs4944062	DHCR7–NADSYN1	G / T	1.05 (0.97 – 1.13)	0.27
	rs489574	RNASEH2C	G / A	1.05 (0.96 – 1.14)	0.32
	rs17849502	NCF2	T / G	1.11 (0.91 – 1.36)	0.32
	rs3024505	IL10	A / G	1.05 (0.95 – 1.17)	0.33
	rs877819	WDFY4	G / A	1.04 (0.96 – 1.13)	0.36
	rs6445972	ABHD6–PXK	T / C	1.04 (0.94 – 1.14)	0.45
	rs9652601	CLEC16A–CIITA–SOCS1	G / A	1.03 (0.95 – 1.12)	0.45
	rs4963128	IRF7–PHRF1	C / T	1.03 (0.95 – 1.12)	0.5
	rs7941765	ETS1–FLI1	C / T	1.03 (0.95 – 1.11)	0.5
	rs2732552	CD44	C / T	1.03 (0.95 – 1.11)	0.51
	rs10930046	IFIH1	T / C	1.11 (0.80 – 1.53)	0.53
	rs564799	IL12A	C / T	1.03 (0.95 – 1.11)	0.53
	rs10028805	BANK1	G / A	1.02 (0.94 – 1.11)	0.61
	rs6932056	TNFAIP3	C / T	1.07 (0.80 – 1.44)	0.63
	rs2205960	TNFSF4	T / G	1.02 (0.93 – 1.12)	0.69
	rs10911363	NCF2	T / G	1.02 (0.93 – 1.11)	0.71
	rs1966115	PKIA–ZC2HC1A	A / G	1.02 (0.93 – 1.11)	0.72
	rs2948286	FAM86B3P	G / A	1.02 (0.89 – 1.16)	0.79
Hematologic disorder	rs907715	IL21	C / T	1.47 (1.09 – 1.98)	0.012
	rs2476601	PTPN22	A / G	1.56 (1.10 – 2.21)	0.012
	rs10028805	BANK1	G / A	1.34 (1.03 – 1.73)	0.03
	rs6889239	TNIP1	C / T	1.32 (1.01 – 1.74)	0.044
	rs7726414	TCF7–SKP1	T / C	1.48 (1.00 – 2.19)	0.051
	rs1059312	SLC15A4	G / A	1.22 (0.95 – 1.56)	0.12
	rs2762340	ANKS1A	A / G	1.20 (0.94 – 1.54)	0.15
	rs17849502	NCF2	T / G	1.58 (0.83 – 3.01)	0.16
	rs10930046	IFIH1	T / C	2.10 (0.75 – 5.85)	0.16
	rs6568431	PRDM1–ATG5	A / C	1.18 (0.92 – 1.51)	0.2
	rs930297	GRB2	T / C	1.37 (0.85 – 2.21)	0.2
	rs3024505	IL10	A / G	1.23 (0.88 – 1.72)	0.23
	rs2070197	TNPO3–IRF5	C / T	1.24 (0.88 – 1.75)	0.23
	rs7579944	LBH	C / T	1.16 (0.91 – 1.49)	0.23
	rs34572943	ITGAM–ITGAX	A / G	1.29 (0.85 – 1.95)	0.24
	rs10774625	SH2B3–ATXN2	A / G	1.15 (0.89 – 1.47)	0.28
	rs1132200	TMEM39A	C / T	1.23 (0.83 – 1.82)	0.3
	rs2327832	OLIG3–LOC100130476	G / A	1.14 (0.83 – 1.56)	0.41
	rs2280381	IRF8	T / C	1.10 (0.85 – 1.41)	0.47
	rs597325	BACH2	G / A	1.09 (0.85 – 1.39)	0.5
	rs6932056	TNFAIP3	C / T	1.37 (0.54 – 3.45)	0.51
	rs489574	RNASEH2C	G / A	1.09 (0.83 – 1.44)	0.52
	rs223881	CCL22	T / C	1.11 (0.80 – 1.54)	0.53
	rs2736340	BLK	T / C	1.08 (0.79 – 1.48)	0.61
	rs4728142	TNPO3–IRF5	A / G	1.07 (0.83 – 1.37)	0.61
	rs16843520	CD45	A / G	1.10 (0.73 – 1.66)	0.65
	rs564799	IL12A	C / T	1.06 (0.82 – 1.37)	0.65
	rs10936599	MYNN	C / T	1.05 (0.79 – 1.39)	0.73
	rs6445975	ABHD6–PXK	G / T	1.04 (0.80 – 1.34)	0.79
	rs7444	UBE2L3–YDJC–HIC2	C / T	1.04 (0.79 – 1.35)	0.8
	rs10911363	NCF2	T / G	1.03 (0.78 – 1.37)	0.83
Immunologic disorder	rs17849502	NCF2	T / G	1.78 (1.10 – 2.88)	0.018
	rs2476601	PTPN22	A / G	1.24 (0.96 – 1.60)	0.10
	rs7579944	LBH	C / T	1.16 (0.97 – 1.39)	0.11
	rs877819	WDFY4	G / A	1.17 (0.97 – 1.41)	0.11
	rs2327832	OLIG3–LOC100130476	G / A	1.19 (0.95 – 1.50)	0.14
	rs2762340	ANKS1A	A / G	1.14 (0.95 – 1.38)	0.15
	rs3093030	ICAM1–ICAM4–ICAM5	T / C	1.13 (0.94 – 1.36)	0.18
	rs2070197	TNPO3–IRF5	C / T	1.18 (0.92 – 1.52)	0.19
	rs16843520	CD45	A / G	1.21 (0.89 – 1.65)	0.22
	rs2948286	FAM86B3P	G / A	1.20 (0.88 – 1.64)	0.25
	rs11697848	RNF114	T / C	1.50 (0.74 – 3.05)	0.26
	rs907715	IL21	C / T	1.12 (0.89 – 1.39)	0.33
	rs2431697	PTTG1–MIR146A	T / C	1.09 (0.91 – 1.32)	0.35
	rs4963128	IRF7–PHRF1	C / T	1.10 (0.90 – 1.34)	0.35
	rs34572943	ITGAM–ITGAX	A / G	1.15 (0.85 – 1.56)	0.37
	rs11889341	STAT4	T / C	1.10 (0.89 – 1.36)	0.39
	rs10911363	NCF2	T / G	1.09 (0.88 – 1.35)	0.42
	rs7444	UBE2L3–YDJC–HIC2	C / T	1.06 (0.87 – 1.30)	0.53
	rs11755393	UHRF1BP1	G / A	1.06 (0.87 – 1.29)	0.56
	rs6932056	TNFAIP3	C / T	1.19 (0.60 – 2.34)	0.62
	rs2304256	TYK2	C / A	1.05 (0.85 – 1.29)	0.66
	rs10774625	SH2B3–ATXN2	A / G	1.04 (0.86 – 1.24)	0.71
	rs6445972	ABHD6–PXK	T / C	1.03 (0.83 – 1.29)	0.77
	rs1170427	ZFP90	G / T	1.03 (0.82 – 1.31)	0.78
	rs6445975	ABHD6–PXK	G / T	1.02 (0.85 – 1.24)	0.8
	rs10936599	MYNN	C / T	1.02 (0.83 – 1.26)	0.82
	rs7829816	LYN	A / G	1.03 (0.79 – 1.36)	0.82
	rs6568431	PRDM1–ATG5	A / C	1.02 (0.85 – 1.23)	0.83
	rs7941765	ETS1–FLI1	C / T	1.02 (0.85 – 1.22)	0.85
	rs7726414	TCF7–SKP1	T / C	1.03 (0.77 – 1.37)	0.85
	rs930297	GRB2	T / C	1.02 (0.72 – 1.45)	0.89

### Sheet: Supplementary table 3
Supplementary table 3. Validation of the genetic risk scores for disease sub–phenotypes in patients with SLE (n=1487) and healthy controls (n=2802)
		Case-control analysis
Variable		OR (95% CI)	p
Female gender, n (%)	1296 (87)	–	–
Age at follow–up, mean (SD) n years	52 (16)	–	–
Disease duration, mean (SD) n years	16 (12)	–	–
Age at onset, mean (SD) n years	35 (16)	–	–
Deceased at follow up, n (%)	94 (6.8)	–	–
ACR–1982 criteria
Malar rash, n (%)	807 (54)	1.68 (1.55 – 1.83)	1.27×10-77
Discoid rash, n (%)	312 (21)	1.72 (1.53 – 1.95)	4.07×10-42
Photosensitivity, n (%)	1000 (67)	1.82 (1.67 – 1.98)	9.30×10-46
Oral ulcers, n (%)	407 (28)	1.72 (1.54 – 1.93)	1.26×10-21
Arthritis, n (%)	1172 (79)	1.86 (1.72 – 2.00)	3.80×10-61
Serositis, n (%)	618 (42)	1.80 (1.63 – 1.98)	2.12×10-33
Nephritis, n (%)	525 (35)	1.68 (1.53 – 1.86)	3.25×10-25
Neurology, n (%)	148 (10)	2.15 (1.80 – 2.56)	2.07×10-17
Hematology, n (%)	940 (64)	1.86 (1.71 – 2.02)	1.78×10-50
Immunology, n (%)	1051 (71)	1.90 (1.76 – 2.05)	3.53×10-60
Anti–dsDNA, n (%)	777 (66)	1.86 (1.71 – 2.02)	3.49×10-46
Anti–Sm, n (%)	162 (14)	1.93 (1.63 – 2.27)	6.27×10-15
ANA, n (%)	1436 (98)	1.74 (1.62 – 1.86)	6.92×10-56
For each classification criterion, a GRS based on SNPs from the public dataset for the corresponding manifestation was constructed. Patients fulfilling each of the ACR–82 classification criteria, were compared against the healthy controls included in this study. As all GRSs were standardized, the increase in odds ratio represent an increase of the GRS of one standard deviation.
